# Safety, effectiveness, and skin immune response in a controlled human infection model of sand fly transmitted cutaneous leishmaniasis

**DOI:** 10.1101/2024.04.12.24305492

**Authors:** Vivak Parkash, Helen Ashwin, Shoumit Dey, Jovana Sadlova, Barbora Vojtkova, Katrien Van Bocxlaer, Rebecca Wiggins, David Thompson, Nidhi Sharma Dey, Charles L. Jaffe, Eli Schwartz, Petr Volf, Charles J. N. Lacey, Alison M. Layton, Paul M. Kaye

## Abstract

The leishmaniases are globally important parasitic diseases for which no human vaccines are currently available. To facilitate vaccine development, we conducted an open label observational study to establish a controlled human infection model of sand fly-transmitted cutaneous leishmaniasis caused by *L. major*. Between 24^th^ January and 12^th^ August 2022, we exposed 14 (8F, 6M) participants to infected *Phlebotomus duboscqi*. The primary objective was to demonstrate effectiveness (take rate) and safety (absence of CL lesion at 12 months), whereas secondary and exploratory objectives included rate of lesion development, parasite load and analysis of local immune responses by immunohistology and spatial transcriptomics. We estimated an overall take rate for CL development of 64% (9/14), or 82% (9/11) if calculated using only participants having confirmed bites following exposure. Lesion development was terminated by therapeutic biopsy in 10 participants with confirmed bites. 2/10 had one and 1/10 had two lesion recurrences 4-8 months after biopsy that were treated successfully with cryotherapy. No severe or serious adverse events were recorded, but scarring was evident as expected. All participants were lesion-free at >12 month follow up. We provide the first comprehensive map of immune cell distribution and cytokine/chemokine expression in human CL lesions, revealing discrete immune niches. This controlled human infection model offers opportunities for rapid vaccine candidate selection and a greater understanding of immune-mediated protection and pathology.
