## Extended Data 2 for "Safety, effectiveness, and skin immune response in a controlled human infection model of sand fly transmitted cutaneous leishmaniasis"

### Sheet: Demographics
Participant	Sex	Age	Ethnicity
Cohort 1
LC001	F		White
LC003	F		White
LC004	M		White
LC007	M		White
LC008	F		White
LC012	F		White
Cohort 2
LC011	M		White
LC016	M		White
LC020	F		White
LC021	F		White
LC023	M		White
LC025	F		White
LC026	M		White
LC027	F		White
Summary	8F (57.1%)	F 33.5 +/- 6.5
	6M (42.9%)	M 31.2 +/-11.3
Age redacted as per medRxiv requirements

### Sheet: Scarring
Patient Identification	Degree of scarring	Contributory factors
Cohort 1
LC001	Moderate / severe atrophic scar	Recurrent CL: 1x elliptical excision; 1 x punch biopsy; cryotherapy
LC003	Moderate atrophic scar	CL: 1x elliptical excision; wound infection
LC004	Moderate / severe atrophic scar	Recurrent CL x2: 1x elliptical excision; 2x punch biopsies; cryotherapy
LC007	Mild atrophic scar	CL: 1x elliptical excision
LC008	Mild atrophic scar	CL: 1x elliptical excision
LC012	Mild atrophic scar	1x punch biopsy
Cohort 2
LC011	Mild atrophic scar	1x punch excision
LC016	Mild atrophic scar	Recurrent CL: 2x punch biopsies; cryotherapy
LC020	Mild atrophic scar	CL (clinically compatible only): 1 x punch excision
LC025	Mild atrophic scar	CL: 1 x punch excision
LC026	Mild atrophic scar	CL: 1 x punch excision
LC027	Mild atrophic scar	CL: 1 x punch biopsy

### Sheet: ADVERSE EVENTS v0.2 (3)
AE No #
LC001-01
LC001-04
LC003-01
LC003-02
LC003-05
LC004-01
LC004-02
LC004-05
LC007-01
LC011-01
LC011-02
LC011-03
LC011-04
LC020-01
LC020-03
LC021-01
LC021-02
LC023-01
LC023-02
LC023-03
LC026-01
LC026-02
LC027-01
LC027-02
LC011-05
LC004-06
LC020-04
			Medical history redacted as per medRxiv requirements: available on request
Medical history redacted as per medRxiv requirements: available on request	Medical history redacted as per medRxiv requirements: available on request
