## Extended Data 5 for "Safety, effectiveness, and skin immune response in a controlled human infection model of sand fly transmitted cutaneous leishmaniasis"

### Sheet: Total bloods
Question	VISIT DATE	Date	Haemoglobin	Platelets	Red Blood Cells	Haematocrit	Mean Cell Volume	Mean Cell Haemoglobin	White Blood Cells	Neutrophils	Lymphocytes	Monocytes	Eosinophils	Basophils	CD4 (T-Cell subsets)	CD8 (T-Cell subsets)	Estimated GFR	Sodium	Sodium Flagged as abnormal?	If Sodium abnormal	Potassium	Urea	Creatinine	HCG (Roche)	Haemoglobin Alc IFCC	Albumin	Alkaline Phosphatase	ALT	Bilirubin	Bilirubin Flagged as abnormal?	C. Reactive Protein (CRP <1 indicated by a value of 0.99)	Visit
LC001	redacted		119	256	4.01	0.373	93	29.7	3	1.3	1.2	0.3	0.1	0	538	250	73	138	No		4.3	5.2	86	<1.0	30	49	61	13	9	No	2	CV01 Screening
LC001	redacted		123	256	4.19	0.377	90	29.4	4.4	2.6	1.3	0.4	0.1	0.1	645	481	67	138	No		4.3	6.1	91									CV01 Screening (repeat)
LC001	redacted		118	228	3.91	0.356	91	30.2	3.5	2.1	1.1	0.2	0.1	0			73	139	No		4.2	6.2	85			45	55	8	7	No	3	CV05 Follow-up post-biting (Day 28)
LC001	redacted		126	246	4.13	0.37	90	30.5	4.8	2.8	1.5	0.4	0.1	0.1			82	138	No		4.2	6.3	78			45	56	10	6	No	0.99	TV01 Biopsy (Day 0)
LC001	redacted		127	226	4.22	0.381	90	30.1	3.5	1.9	1.3	0.3	0.1	0			69	139	No		4	5.9	90			49	53	12	8	No	1	TV03 Follow-up post-biopsy (Day 30)
LC001	redacted		126	226	4.09	0.39	95	30.8	7.4	5.7	1.2	0.3	0	0.1			75	138	No		4.3	9.6	83			50	54	9	9	No	3	TV05 Follow-up post-biopsy (Day 90)
LC001	redacted		124	248	4.07	0.366	90	30.5	3.9	2.1	1.4	0.3	0	0			75	139	No		4.2	6.3	83			49	52	10	7	No	1	TV06 Follow-up post-biopsy (Day 180)
LC003	redacted		127	325	3.95	0.368	93	32.2	7.3	4.5	2	0.8	0	0	1000	455	120	136	No		4.3	3.4	50	<1	30	40	52	19	4	No	2	CV01 Screening
LC003	redacted		124	271	3.74	0.352	94	33.2	7.7	5.1	1.9	0.5	0	0			118	135	No		4	3.2	53			42	44	21	6	No	1	TV01 Biopsy (Day 0)
LC003	redacted		122	284	3.74	0.344	92	32.6	6.6	3.8	2.2	0.6	0	0			118	136	No		4.5	2.4	53			41	42	18	6	No	2	TVxx Unscheduled (1)
LC003	redacted		127	298	3.85	0.358	93	33	7.3	4.9	1.9	0.5	0	0			120	137	No		3.9	3	48			40	47	26	5	No	1	TV03 Follow-up post-biopsy (Day 30)
LC003	redacted		118	269	3.58	0.333	93	33	6.2	3.8	1.8	0.5	0	0			120	136	No		4.3	2.6	50			40	43	20	4	No	2	TVxx Unscheduled (3)
LC003	redacted		132	271	4.14	0.393	95	31.9	5.9	3.8	1.6	0.5	0	0			120	137	No		4.4	3.2	47			41	53	24	6	No	4	TV05 Follow-up post-biopsy (Day 90)
LC004	redacted		151	247	4.99	0.43	86	30.3	5.3	2.8	2.1	0.3	0.1	0	568	679	120	139	No		3.8	3.7	66	NA	33	52	53	14	8	No	0.99	CV01 Screening
LC004	redacted		138	232	4.54	0.397	87	30.4	4.5	2.3	1.7	0.4	0.1	0			120	142	No		4.3	5.6	68			48	47	11	7	No	0.99	CV05 Follow-up post-biting (Day 28)
LC004	redacted		143	246	4.75	0.403	85	30.1	6.2	4	1.9	0.3	0.1	0			120	139	No		4.1	5.4	56			50	53	17	7	No	0.99	TV01 Biopsy (Day 0)
LC004	redacted		137	250	4.52	0.386	85	30.3	6.4	4.4	1.7	0.3	0.1	0			120	139	No		3.8	5.9	62			51	46	15	8	No	0.99	TV03 Follow-up post-biopsy (Day 30)
LC004	redacted		141	226	4.77	0.408	86	29.6	5.8	4	1.4	0.3	0.1	0			120	140	No		3.9	5.3	66			49	53	16	11	No	0.99	TV05 Follow-up post-biopsy (Day 90)
LC007	redacted		136	298	4.26	0.389	91	31.9	8.6	6.2	2	0.3	0.1	0	1005	27	120	141	No		4	5.5	77	NA	36	46	98	89	4	No	2	CV01 Screening
LC007	redacted																									43	78	24	6	No		CV01 Screening (repeat)
LC007	redacted		131	310	3.99	0.38	95	32.8	7.9	5	2.3	0.3	0.3	0			107	138	No		4.6	5.5	89			45	94	25	<3	No	0.99	CV05 Follow-up post-biting (Day 28)
LC007	redacted		130	309	4.02	0.37	92	32.3	6.1	3.8	1.8	0.3	0.1	0			112	139	No		4.1	5.3	86			46	83	20	5	No	0.99	TV01 Biopsy (Day 0)
LC007	redacted		130	298	4.03	0.372	92	32.3	7.4	4.6	2.1	0.4	0.2	0			113	140	No		4.3	4.2	85			43	86	16	<3	No	0.99	TV03 Follow-up post-biopsy (Day 30)
LC007	redacted		138	319	4.34	0.392	90	31.8	6.4	3.3	2.5	0.4	0.2	0			96	142	No		4.2	7.2	97			50	87	11	6	No	0.99	TV06 Follow-up post-biopsy (Day 180)
LC008	redacted		168	274	5.86	0.496	85	28.7	4.5	2.4	1.4	0.3	0.3	0.1	597	358	88	139	No		5.2	6.6	95		33	47	69	13	11	No	2	CV01 Screening
LC008	redacted		159	254	5.48	0.462	84	2.9	5	2.9	1.5	0.4	0.2	0			77	138	No		4.4	7.7	106			46	68	17	11	No	3	TV01 Biopsy (Day 0)
LC008	redacted		160	232	5.53	0.467	84	28.9	5.1	2.5	1.7	0.5	0.5	0.1			97	139	No		4.3	8.5	87			44	73	17	6	No	2	TV03 Follow-up post-biopsy (Day 30)
LC008	redacted		155	268	5.47	0.463	85	28.3	5.4	3.1	1.6	0.4	0.2	0.1			83	140	No		4.3	9.7	99			48	71	13	9	No	2	TV05 Follow-up post-biopsy (Day 90)
LC011	redacted		163	298	5.34	0.463	87	30.5	7.1	3.9	2.4	0.6	0.1	0.1	1290	641	114	139	No		4.2	4.9	67		35	47	92	30	6	No	1	CV01 Screening
LC011	redacted		159	391	5.22	0.456	87	30.5	11.1	6.5	3.5	1	0.1	0.1			112	140	No		4.1	5.2	70								2	CV05 Follow-up post-biting (Day 28)
LC011	redacted		146	346	4.84	0.414	86	30.2	7.4	3.7	2.7	0.7	0.2	0.1			114	136	No		4.1	3.7	66			46	81	32	6	No	1	TV01 Biopsy (Day 0)
LC011	redacted		156	356	5.01	0.441	88	31.1	8.2	4.4	3	0.6	0.1	0.1			116	138	No		4.4	5.3	64			48	84	29	6	No	2	TV03 Follow-up post-biopsy (Day 30)
LC011	redacted		159	330	5.36	0.463	86	29.7	7.9	4	3.1	0.6	0.1	0.1			116	139	No		4.3	4.2	63			48	97	30	4	No	3	TV05 Follow-up post-biopsy (Day 90)
LC012	redacted		122	370	4.34	0.385	89	28.1	6.8	3.9	2.3	0.5	0.1	0.1	1420	1092	120	141	No		4.2	2.3	53	<1.0	35	47	48	14	3	No	3	CV01 Screening
LC012	redacted		118	281	4.03	0.346	86	29.3	5.3	2.9	1.7	0.5	0.1	0			118	141	No		4.1	2.5	60			43	33	10	4	No	1	CV05 Follow-up post-biting (Day 28)
LC012	redacted		116	265	4.03	0.344	85	28.8	8	4.8	2.6	0.5	0.1	0			120	138	No		4.1	2.3	55			44	31	14	4	No	4	TV01 Biopsy (Day 0)
LC016	redacted		154	226	5.19	0.443	85	29.7	6.3	3.3	1.8	1	0.1	0	741	510	120	142	No		4.4	5.1	76		34	46	74	21	12	No	8	CV01 Screening
LC016	redacted		169	229	5.71	0.485	85	29.6	7.6	3.5	2.7	1.1	0.2	0.1			115	142	No		3.9	5	84			53	74	16	8	No	0.99	TV02 Follow-up post-biopsy (Day 10)
LC016	redacted		159	210	5.42	0.459	85	29.3	5.6	3.2	1.6	0.6	0.1	0.1			120	137	No		4.1	3.6	76			47	65	16	9	No	0.99	TV03 Follow-up post-biopsy (Day 30)
LC016	redacted		167	204	5.56	0.482	87	30	5	2.4	1.8	0.5	0.2	0			113	143	No		4.6	3.6	86			52	68	15	12	No	0.99	TV05 Follow-up post-biopsy (Day 90)
LC020	redacted		154	561	4.97	0.433	87	31	10.8	7.2	2.3	0.8	0.3	0.1	968	557	118	141	No		4.4	4.3	65	<1.0	31	51	68	16	8	No	0.99	CV01 Screening
LC020	redacted		147	556	4.75	0.435	92	30.9	9.1	5.8	2.1	0.7	0.3	0.1	1008	532	104	142	No		4.5	4	72	<1.0	32	51	65	9	8	No	0.99	CV01 Screening (repeat)
LC020	redacted		138	637	4.47	0.397	89	30.9	7.4	4.1	2.2	0.6	0.3	0.1			109	138	No		5.1	4.7	70			50	65	12	8	No	0.99	TV01 Biopsy (Day 0)
LC020	redacted		147	627	4.68	0.417	89	31.4	10.5	6.9	2.4	0.8	0.4	0.1			112	141	No		4.7	4.9	68			49	60	15	6	No	0.99	TV03 Follow-up post-biopsy (Day 30)
LC020	redacted		145	561	4.73	0.409	87	30.7	7.8	4.7	2.1	0.6	0.4	0.1			92	140	No		4.8	4.1	80			47	61	15	5	No	0.99	TV05 Follow-up post-biopsy (Day 90)
LC021	redacted		147	364	4.56	0.424	93	32.2	5.6	3.3	1.9	0.3	0.1	0	875	538	119	141	No		4	2.9	56	<1.0	35	49	63	16	15	No	0.99	CV01 Screening
LC021	redacted		156	366	4.76	0.44	92	32.8	8.6	5.8	2.2	0.5	0.1	0.1			120	141	No		4.1	2.8	46			52	65	14	16	No	1	CV05 Follow-up post-biting (Day 28)
LC021	redacted		148	188	4.58	0.415	91	32.3	7	4.5	1.9	0.5	0.1	0			120	141	No		4	2.7	50			50	69	13	13	No	0.99	CV07 Follow-up post-biting (Day 58)
LC021	redacted		155	339	4.73	0.432	91	32.8	6.7	4.3	1.9	0.4	0.1	0			120	142	No		3.9	3.2	50			52	65	13	16	No	0.99	CV09 Follow-up post-biting (Day 98)
LC023	redacted		143	152	4.88	0.428	88	29.3	5.2	2.8	1.8	0.4	0.2	0	740	637	118	141	No		4.2	4.9	80		34	48	52	13	18	No	0.99	CV01 Screening
LC023	redacted		145	156	4.81	0.411	85	30.1	5.1	2.6	1.9	0.4	0.2	0			120	139	No		3.9	4.8	75			46	58	13	18	No	0.99	CV04 Follow-up post-biting (Day 14)
LC023	redacted		146	161	4.93	0.44	89	29.6	5.2	2.7	1.9	0.4	0.2	0			97	140	No		4.3	4.2	89			46	58	19	23	Yes	0.99	CV05 Follow-up post-biting (Day 28)
LC023	redacted		141	152	4.65	0.421	91	30.3	5.3	2.9	1.8	0.4	0.1	0			115	141	No		4.1	4.6	82			48	53	17	20	No	0.99	CV07 Follow-up post-biting (Day 58)
LC023	redacted		145	164	4.89	0.428	88	29.7	5.3	3	1.8	0.4	0.1	0			114	139	No		4.5	4.7	82			47	59	14	21	No	0.99	CV09 Follow-up post-biting (Day 98)
LC023	redacted		142	165	4.73	0.416	88	30	5.1	2.6	2	0.4	0.1	0			116	141	No		4.3	4.1	82			46	51	16	10	No	0.99	CV11 Follow-up post-biting (Day 154)
LC025	redacted		136	277	4.46	0.402	90	30.5	5.1	2.8	1.9	0.3	0	0	1011	383	115	138	No		3.9	3.7	56	<1.0	33	48	41	16	11	No	3	CV01 Screening
LC025	redacted		137	234	4.34	0.389	90	31.6	5.3	2.9	2	0.3	0	0	1037	372	116	139	No		4.1	3.7	54	<1.0	34	49	43	37	8	No	4	CV01 Screening (repeat)
LC025	redacted		131	256	4.28	0.383	90	30.6	5.3	2.8	2.1	0.3	0.1	0			116	140	No		4.2	2.9	55			49	38	18	8	No	0.99	CV04 Follow-up post-biting (Day 14)
LC025	redacted		137	206	4.41	0.386	88	31.1	6.8	3.5	2.8	0.3	0.1	0			113	138	No		3.8	3.5	60			49	39	13	9	No	0.99	TV01 Biopsy (Day 0)
LC025	redacted		134	231	4.31	0.381	88	31.1	5.4	2.8	2.1	0.4	0	0			115	139	No		4.2	3.9	56			48	33	19	7	No	1	TV03 Follow-up post-biopsy (Day 30)
LC025	redacted		129	234	4.25	0.371	87	30.4	4.9	2.8	1.5	0.4	0.2	0			113	138	No		4.9	3.4	58			48	42	10	8	No	2	TV05 Follow-up post-biopsy (Day 90)
LC026	redacted		155	293	5.58	0.461	83	27.8	5.9	3	2.1	0.5	0.2	0	914	601	90	139	No		4.8	5.3	88		36	48	98	45	5	No	0.99	CV01 Screening
LC026	redacted		143	280	5.28	0.438	83	27.1	5.8	2.9	2.2	0.5	0.2	0			94	140	No		4.3	5	85			46	94	32	5	No	0.99	TV01 Biopsy (Day 0)
LC026	redacted		150	281	5.44	0.457	84	27.6	6.2	3.1	2.3	0.5	0.2	0			93	141	No		4.1	5	86			50	102	39	6	No	0.99	TV03 Follow-up post-biopsy (Day 30)
LC026	redacted		144	278	5.21	0.429	82	27.6	6.5	3.5	2.3	0.5	0.1	0			96	140	No		4.4	4.6	84			48	93	54	5	No	0.99	TV05 Follow-up post-biopsy (Day 90)
LC027	redacted		123	217	4.51	0.364	81	27.3	5.3	3.5	1.1	0.5	0.2	0	964	454	120	138	No		4	4.7	53	<1.0	32	42	58	29	4	No	14	CV01 Screening
LC027	redacted		127	279	4.7	0.375	80	27	9.5	6.2	2.5	0.7	0.1	0.1			116	140	No		4.2	5.4	62			41	57	24	3	No	4	TV01 Biopsy (Day 0)
LC027	redacted		133	333	4.87	0.39	80	27.3	10.6	6	3.5	0.9	0.2	0			121	138	No		4.1	3.6	54			44	58	27	<3	No	6	TV03 Follow-up post-biopsy (Day 30)
LC027	redacted		122	312	4.59	0.365	80	26.6	8.2	4.7	2.7	0.6	0.2	0.1			118	136	No		5.1	3.7	57			42	58	31	<3	No	5	TV05 Follow-up post-biopsy (Day 90)
